# Functionally informed annotation influences pathway-specific polygenic risk and disease inference in Alzheimer’s disease

**DOI:** 10.64898/2026.05.25.26353905

**Authors:** Katrina Bazemore, Taha Iqbal, Amanda B Kuzma, Struan F. A. Grant, Gerard D. Schellenberg, Li-San Wang, Alessandra Chesi, Jin Jin, Adam C. Naj

**Author notes:** Corresponding author: Katrina Bazemore Corresponding author’s.

## Abstract

Pathway-specific polygenic risk scores (pathway-PRS) measure aggregate risk across single nucleotide variants (SNPs) annotated to pathway genes. In most applications, SNP-to-gene annotation is based on SNP proximity to gene boundaries. This approach is ill-suited for incorporating non-coding SNPs, which can regulate gene expression over long distances and represent a large proportion of risk variants in complex diseases, such as Alzheimer’s disease (AD). AD therefore provides a useful setting for evaluating whether functionally informed SNP-to-gene annotation improves pathway-PRS construction. Here, we compare AD pathway-PRS performance across annotation strategies that integrate varying levels of functional genomic data, including adult brain chromatin interaction and expression quantitative trait loci (eQTL) data. In the UK Biobank (n=328,526), including AD cases defined by ICD-9/10 codes (n=3,043) and family history of AD/dementia (n=38,589), the strategy integrating chromatin interaction and eQTL data consistently improves pathway-PRS performance. We replicate this finding in independent Alzheimer’s Disease Genetics Consortium data (n=3,370). We further observe that pathway-PRS associations with AD vary by annotation strategy and that integrative annotation increases power to detect sex-dependent and age-at-onset associations. Together, these findings support the use of functionally informed SNP-to-gene annotation for pathway-PRS construction and highlight the importance of applying multiple annotation strategies for robust inference.
