## Supplementary Tables for "Functionally informed annotation influences pathway-specific polygenic risk and disease inference in Alzheimer’s disease"

### Sheet: TableS1
Table S1 | Genome-wide significant AD risk loci representation in global and pathway-PRS trained on the UK Biobank proxy analysis dataset
Chr	Start	End	LeadSNP	Gene	Global	C1	C2	C3	C4	C5	C6	C7	C8	C9	C10	C11	C12	C13	C14	C15	C16	C17	C18	C19	C20
1	207679307	207850539	rs4844610	CR1	1	0	0	0	4	0	0	0	0	0	0	4	0	0	0	0	0	0	0	0	1
2	127882182	127894615	rs6733839	BIN1	1	0	4	0	0	0	0	4	0	0	0	0	0	0	0	0	0	0	0	4	0
2	233976593	233981912	rs10933431	INPP5D	1	0	0	0	0	0	0	0	0	0	0	0	0	0	0	0	0	0	0	0	0
6	32395036	32636434	rs9275152	HLA-DRB1	1	3	0	4	4	3	0	0	0	0	0	0	0	0	0	0	0	0	0	0	0
6	40706366	41365821	rs75932628	TREM2	0	0	0	0	0	1	0	0	0	0	0	0	0	0	0	0	0	0	0	0	0
6	40706366	41365821	rs75932628	TREM2	1	0	0	1	0	1	0	0	0	0	0	0	4	0	0	0	0	0	0	0	0
6	47412916	47628558	rs9473117	CD2AP	1	0	0	4	0	0	3	0	0	0	0	0	0	0	0	0	0	0	0	0	0
7	99932049	100190116	rs12539172	NYAP1	1	0	0	4	0	3	0	3	0	0	0	0	0	0	0	0	0	0	0	0	0
7	143099107	143109208	rs11762262	EPHA1	1	0	0	0	0	0	0	0	0	0	0	0	0	0	0	0	0	0	0	0	0
8	27195121	27238052	rs73223431	PTK2B	0	0	0	0	0	3	0	0	0	0	0	0	0	0	0	0	0	0	0	0	0
8	27456253	27468503	rs9331896	CLU	1	4	4	0	1	4	0	0	4	4	0	0	0	4	0	0	0	4	0	0	0
10	11703491	11723257	rs7920721	ECHDC3	1	0	0	0	0	0	0	0	0	0	0	0	0	0	0	0	0	0	0	0	0
11	47372377	47466790	rs3740688	SPI1	1	3	0	4	0	4	0	3	0	0	0	0	0	0	0	3	0	0	0	0	0
11	47372377	47466790	rs3740688	SPI1	0	0	0	0	0	0	0	0	0	0	0	0	0	0	0	0	0	0	0	0	0
11	59856028	60097777	rs7933202	MS4A2	1	0	0	3	0	0	0	0	0	0	0	0	0	0	0	0	0	0	0	0	0
11	85670385	85868640	rs3851179	PICALM	0	0	0	3	0	4	0	0	0	0	0	0	0	0	0	0	0	0	0	0	0
11	85670385	85868640	rs3851179	PICALM	1	4	0	4	0	4	0	4	0	4	0	0	0	0	0	4	0	0	0	0	0
11	121433926	121461593	rs11218343	SORL1	1	4	4	4	0	0	0	4	0	0	0	0	0	0	0	4	0	0	0	0	0
14	53293307	53462216	rs17125924	FERMT2	1	0	0	4	0	0	0	0	0	0	0	0	0	0	4	0	0	0	4	0	0
14	92926952	92957176	rs12881735	SLC24A4	1	0	0	0	0	1	4	0	0	0	0	0	0	0	0	0	0	0	0	0	0
15	58873555	59120077	rs593742	ADAM10	0	0	0	0	0	0	0	0	0	0	0	0	0	0	0	0	0	0	0	0	0
16	19706199	19867021	rs7185636	IQCK	0	0	0	0	0	0	0	0	0	0	0	0	0	0	0	0	0	0	0	0	0
16	79355847	79355847	rs62039712	WWOX	0	0	0	0	0	0	0	0	0	0	0	0	0	0	0	0	0	0	0	0	0
17	61499732	61543566	rs138190086	ACE	0	0	0	0	0	0	0	0	0	0	0	0	0	0	0	0	0	0	0	0	0
19	1050130	1075979	rs3752246	ABCA7	1	4	4	4	0	4	0	0	4	0	0	0	0	0	0	0	0	0	0	0	0
20	54979828	55025377	rs6024870	CASS4	1	0	0	0	0	0	0	0	0	0	0	0	0	0	0	0	0	0	0	0	0
21	28146668	28166355	rs2830500	ADAMTS1	1	0	0	0	0	0	0	0	0	0	0	0	0	0	0	0	0	0	0	0	0

### Sheet: TableS2
Table S2 | Global and pathway-PRS trained on the UK Biobank proxy analysis dataset predictive performance and association with AD status across annotation strategies in the ADGC
	S-1							S-2							S-3							Not annotation-based
Cluster	PRS.R2	OR	LL	UL	P-value	P-value	N_SNPs	PRS.R2	OR	LL	UL	P-value	P-value	N_SNPs	PRS.R2	OR	LL	UL	P-value	P-value	N_SNPs	Variable	PRS.R2	OR	LL	UL	p	P-value	N_SNPs
C1	0.00246872	1.09424	1.01774	1.1765	0.0148747	1.49E-02*	7	0.00322763	1.10855	1.03097	1.19197	0.00537182	5.37E-03*	9	0.00509905	1.13841	1.05863	1.2242	0.000470369	4.70E-04***	10	Global PRS	0.00382135	1.15231	1.0513	1.26302	0.00245581	2.46E-03***	665
C2	0.00192227	1.08297	1.00706	1.16462	0.0315864	3.16E-02*	6	0.00192227	1.08297	1.00706	1.16462	0.0315864	3.16E-02*	6	0.00353263	1.1141	1.03594	1.19816	0.003596	3.60E-03*	8
C3	0.00499594	1.13702	1.05728	1.22277	0.00053749	5.37E-04***	46	0.00390056	1.12008	1.04161	1.20447	0.00221156	2.21E-03***	10	0.00500587	1.13867	1.05804	1.22544	0.000528706	5.29E-04***	1325
C4	0.00108542	1.06171	0.987292	1.14175	0.106295	1.06E-01	5	0.00108542	1.06171	0.987292	1.14175	0.106295	1.06E-01	5	0.00399728	1.12372	1.04378	1.20977	0.0019471	1.95E-03***	511
C5	0.00473136	1.13453	1.05423	1.22095	0.000751984	7.52E-04***	749	0.00593521	1.15314	1.07083	1.24179	0.000162503	1.63E-04***	1275	0.00897485	1.19294	1.10716	1.28538	3.59583e-06	3.60E-06***	792
C6	0.00042027	1.03791	0.965297	1.11599	0.314623	3.15E-01	2	0.000294363	1.0317	0.95937	1.10949	0.400015	4.00E-01	3	0.000294363	1.0317	0.95937	1.10949	0.400015	4.00E-01	3
C7	0.00172676	1.07831	1.00288	1.15942	0.041589	4.16E-02*	10	0.0021203	1.08733	1.01111	1.16929	0.0239396	2.39E-02*	11	0.00377345	1.11818	1.03973	1.20256	0.00261574	2.62E-03*	30
C8	0.000481028	1.04042	0.96797	1.11829	0.281931	2.82E-01	3	0.000481028	1.04042	0.96797	1.11829	0.281931	2.82E-01	3	0.00372044	1.11689	1.03879	1.20085	0.0027981	2.80E-03*	15
C9	0.00130134	1.06762	0.992919	1.14793	0.0770626	7.71E-02	5	0.000924097	1.05664	0.982792	1.13604	0.136108	1.36E-01	2	0.00420193	1.12535	1.04619	1.21051	0.00150697	1.51E-03***	8
C10	0.000105965	1.01889	0.947487	1.09568	0.613655	6.14E-01	29	0.000105965	1.01889	0.947487	1.09568	0.613655	6.14E-01	29	0.000316622	1.0329	0.960477	1.11079	0.382767	3.83E-01	99
C11	0.00142648	1.07092	0.996057	1.15142	0.0638608	6.39E-02	1	0.00142648	1.07092	0.996057	1.15142	0.0638608	6.39E-02	1	0.00142648	1.07092	0.996057	1.15142	0.0638608	6.39E-02	1
C12	0.000302735	0.969025	0.901495	1.04161	0.393248	3.93E-01	1	0.000302735	0.969025	0.901495	1.04161	0.393248	3.93E-01	1	0.00117667	1.06438	0.989738	1.14465	0.0925812	9.26E-02	201
C13	0.000198948	1.02587	0.954256	1.10286	0.489045	4.89E-01	1	0.000198948	1.02587	0.954256	1.10286	0.489045	4.89E-01	1	0.00144385	1.07144	0.996405	1.15213	0.0624926	6.25E-02	2
C14	0.00191445	1.08216	1.00692	1.16302	0.0317413	3.17E-02*	1	0.00191445	1.08216	1.00692	1.16302	0.0317413	3.17E-02*	1	0.00191445	1.08216	1.00692	1.16302	0.0317413	3.17E-02*	1
C15	0.0020196	1.08504	1.009	1.16681	0.0276949	2.77E-02*	3	0.00222158	1.08921	1.01298	1.17117	0.0209741	2.10E-02*	3	0.00328008	1.1099	1.03186	1.19383	0.00505925	5.06E-03*	3
C16	0.000136533	1.02126	0.950398	1.0974	0.566423	5.66E-01	2	0.000136533	1.02126	0.950398	1.0974	0.566423	5.66E-01	2	3.08333e-05	1.01011	0.939565	1.08596	0.785321	7.85E-01	29
C17	0.00234185	1.09202	1.01539	1.17444	0.0177155	1.77E-02*	27	0.00234185	1.09202	1.01539	1.17444	0.0177155	1.77E-02*	27	0.00144385	1.07144	0.996405	1.15213	0.0624926	6.25E-02	2
C18	0.00191445	1.08216	1.00692	1.16302	0.0317413	3.17E-02*	1	0.00191445	1.08216	1.00692	1.16302	0.0317413	3.17E-02*	1	0.00191445	1.08216	1.00692	1.16302	0.0317413	3.17E-02*	1
C19	0.000544374	1.04333	0.970242	1.12193	0.252312	2.52E-01	6	0.000544374	1.04333	0.970242	1.12193	0.252312	2.52E-01	6	0.00103046	1.06009	0.985807	1.13997	0.115412	1.15E-01	3
C20	0.00142648	1.07092	0.996057	1.15142	0.0638608	6.39E-02	1	0.00142648	1.07092	0.996057	1.15142	0.0638608	6.39E-02	1	0.00104525	1.06052	0.986263	1.14036	0.112624	1.13E-01	1

### Sheet: TableS3
Table S3 | Genome-wide significant AD risk loci representation in global and pathway-PRS trained on the UK Biobank true case analysis dataset
Chr	Start	End	LeadSNP	Gene	Global	C1	C2	C3	C4	C5	C6	C7	C8	C9	C10	C11	C12	C13	C14	C15	C16	C17	C18	C19	C20
1	207679307	207850539	rs4844610	CR1	1	0	0	0	4	0	0	0	0	0	0	4	0	0	0	0	0	0	0	0	1
2	127882182	127894615	rs6733839	BIN1	1	0	4	0	0	0	0	4	0	0	0	0	0	0	0	0	0	0	0	4	0
2	233976593	233981912	rs10933431	INPP5D	1	0	0	0	0	0	0	0	0	0	0	0	0	0	0	0	0	0	0	0	0
6	32395036	32636434	rs9275152	HLA-DRB1	1	3	0	4	4	3	0	0	0	0	0	0	0	0	0	0	0	0	0	0	0
6	40706366	41365821	rs75932628	TREM2	1	0	0	0	0	0	0	0	0	0	0	0	1	0	0	0	0	0	0	0	0
6	40706366	41365821	rs75932628	TREM2	1	0	0	1	0	0	0	0	0	0	0	0	1	0	0	0	0	0	0	0	0
6	47412916	47628558	rs9473117	CD2AP	1	0	0	4	0	0	3	0	0	0	0	0	0	0	0	0	0	0	0	0	0
7	99932049	100190116	rs12539172	NYAP1	1	0	0	1	0	3	0	3	0	0	0	0	0	0	0	0	0	0	0	0	0
7	143099107	143109208	rs11762262	EPHA1	1	0	0	0	0	0	0	0	0	0	0	0	0	0	0	0	0	0	0	0	0
8	27195121	27238052	rs73223431	PTK2B	0	0	0	0	0	3	0	0	0	0	0	0	0	0	0	0	0	0	0	0	0
8	27456253	27468503	rs9331896	CLU	1	4	4	0	1	4	0	0	4	4	0	0	0	4	0	0	0	4	0	0	0
10	11703491	11723257	rs7920721	ECHDC3	1	0	0	0	0	0	0	0	0	0	0	0	0	0	0	3	0	0	0	0	0
11	47372377	47466790	rs3740688	SPI1	1	3	0	4	0	4	0	3	0	0	0	0	0	0	0	3	0	0	0	0	0
11	47372377	47466790	rs3740688	SPI1	0	0	0	0	0	0	0	0	0	0	0	0	0	0	0	0	0	0	0	0	0
11	59856028	60097777	rs7933202	MS4A2	1	0	0	3	0	0	0	0	0	0	0	0	0	0	0	0	0	0	0	0	0
11	85670385	85868640	rs3851179	PICALM	1	0	0	0	0	3	0	0	0	0	0	0	0	0	0	0	0	0	0	0	0
11	85670385	85868640	rs3851179	PICALM	1	4	0	4	0	4	0	4	0	4	0	0	0	0	0	4	0	0	0	0	0
11	121433926	121461593	rs11218343	SORL1	1	4	4	4	0	0	0	4	0	0	0	0	0	0	0	4	0	0	0	0	0
14	53293307	53462216	rs17125924	FERMT2	1	0	0	4	0	0	0	0	0	0	0	0	0	0	4	0	0	0	4	0	0
14	92926952	92957176	rs12881735	SLC24A4	1	0	0	0	0	0	4	0	0	0	0	0	0	0	0	0	0	0	0	0	0
15	58873555	59120077	rs593742	ADAM10	0	0	0	0	0	0	0	0	0	0	0	0	0	0	0	0	0	0	0	0	0
16	19706199	19867021	rs7185636	IQCK	1	0	0	0	0	3	0	0	0	0	0	0	0	0	0	0	0	0	0	0	0
16	79355847	79355847	rs62039712	WWOX	0	0	0	0	0	0	0	0	0	0	0	0	0	0	0	0	0	0	0	0	0
17	61499732	61543566	rs138190086	ACE	0	0	0	0	0	0	0	0	0	0	0	0	0	0	0	0	0	0	0	0	0
19	1050130	1075979	rs3752246	ABCA7	1	4	4	4	0	4	0	0	4	0	0	0	0	0	0	0	0	0	0	0	0
20	54979828	55025377	rs6024870	CASS4	1	0	0	0	0	0	0	0	0	0	0	0	0	0	0	0	0	0	0	0	0
21	28146668	28166355	rs2830500	ADAMTS1	1	0	0	0	0	0	0	0	0	0	0	0	0	0	0	0	0	0	0	0	0

### Sheet: TableS4
Table S4 | Global and pathway-PRS trained on the UK Biobank true case analysis dataset predictive performance and association with AD status across annotation strategies in the ADGC
	S-1							S-2							S-3							Not annotation-based
Cluster	PRS.R2	OR	LL	UL	P-value	P-value	N_SNPs	PRS.R2	OR	LL	UL	P-value	P-value	N_SNPs	PRS.R2	OR	LL	UL	P-value	P-value	N_SNPs	Variable	PRS.R2	OR	LL	UL	p	P-value	N_SNPs
C1	0.00246872	1.09424	1.01774	1.1765	0.0148747	1.49E-02*	7	0.00284341	1.1014	1.02445	1.18413	0.00895578	8.96E-03*	7	0.00509905	1.13841	1.05863	1.2242	0.000470369	4.70E-04***	10	Global PRS	0.00162338	1.10802	1.00082	1.2267	0.0481877	4.82E-02*	45651
C2	0.00192227	1.08297	1.00706	1.16462	0.0315864	3.16E-02*	6	0.00192227	1.08297	1.00706	1.16462	0.0315864	3.16E-02*	6	0.00305459	1.10553	1.02813	1.18877	0.00675022	6.75E-03*	9
C3	0.00499594	1.13702	1.05728	1.22277	0.00053749	5.37E-04***	46	0.00477952	1.13364	1.05423	1.21902	0.000710913	7.11E-04***	46	0.00567745	1.1474	1.06659	1.23433	0.000224258	2.24E-04***	13
C4	0.00108542	1.06171	0.987292	1.14175	0.106295	1.06E-01	5	0.00108542	1.06171	0.987292	1.14175	0.106295	1.06E-01	5	0.00197748	1.08455	1.00823	1.16664	0.0292494	2.92E-02*	21
C5	0.00172424	1.0781	1.00281	1.15905	0.0417656	4.18E-02*	6	0.00187619	1.08145	1.00606	1.1625	0.0336892	3.37E-02*	7	0.00715226	1.17238	1.08731	1.26409	3.49845e-05	3.50E-05***	1337
C6	0.00042027	1.03791	0.965297	1.11599	0.314623	3.15E-01	2	0.000294363	1.0317	0.95937	1.10949	0.400015	4.00E-01	3	0.000294363	1.0317	0.95937	1.10949	0.400015	4.00E-01	3
C7	0.00275572	1.10017	1.02298	1.18319	0.0101083	1.01E-02*	6	0.0021203	1.08733	1.01111	1.16929	0.0239396	2.39E-02*	11	0.00377345	1.11818	1.03973	1.20256	0.00261574	2.62E-03*	30
C8	0.000481028	1.04042	0.96797	1.11829	0.281931	2.82E-01	3	0.000481028	1.04042	0.96797	1.11829	0.281931	2.82E-01	3	0.00151736	1.07303	0.998171	1.15351	0.0560821	5.61E-02	4
C9	0.00130134	1.06762	0.992919	1.14793	0.0770626	7.71E-02	5	0.000924097	1.05664	0.982792	1.13604	0.136108	1.36E-01	2	0.00234866	1.09198	1.01549	1.17422	0.0175543	1.76E-02*	3
C10	0.00114222	1.06321	0.988846	1.14317	0.0975588	9.76E-02	100	0.00114222	1.06321	0.988846	1.14317	0.0975588	9.76E-02	100	4.69464e-05	0.987641	0.918553	1.06193	0.736787	7.37E-01	21
C11	0.00142648	1.07092	0.996057	1.15142	0.0638608	6.39E-02	1	0.00142648	1.07092	0.996057	1.15142	0.0638608	6.39E-02	1	0.00142648	1.07092	0.996057	1.15142	0.0638608	6.39E-02	1
C12	0.000265969	1.02996	0.958095	1.10722	0.42372	4.24E-01	20	0.000265969	1.02996	0.958095	1.10722	0.42372	4.24E-01	20	0.00209109	1.08653	1.01047	1.16832	0.0250109	2.50E-02*	39
C13	0.000198948	1.02587	0.954256	1.10286	0.489045	4.89E-01	1	0.000198948	1.02587	0.954256	1.10286	0.489045	4.89E-01	1	0.00144385	1.07144	0.996405	1.15213	0.0624926	6.25E-02	2
C14	0.00191445	1.08216	1.00692	1.16302	0.0317413	3.17E-02*	1	0.00191445	1.08216	1.00692	1.16302	0.0317413	3.17E-02*	1	0.00191445	1.08216	1.00692	1.16302	0.0317413	3.17E-02*	1
C15	0.00104961	1.0606	0.986313	1.14047	0.112288	1.12E-01	8	0.00147716	1.0722	0.997195	1.15284	0.0595552	5.96E-02	10	0.00202641	1.08614	1.0093	1.16882	0.027291	2.73E-02*	20
C16	0.000136533	1.02126	0.950398	1.0974	0.566423	5.66E-01	2	0.000136533	1.02126	0.950398	1.0974	0.566423	5.66E-01	2	2.58573e-06	0.997115	0.928032	1.07134	0.937133	9.37E-01	1
C17	0.000432123	1.0385	0.965733	1.11675	0.308092	3.08E-01	3	0.000432123	1.0385	0.965733	1.11675	0.308092	3.08E-01	3	0.00144385	1.07144	0.996405	1.15213	0.0624926	6.25E-02	2
C18	0.000957002	1.05767	0.983748	1.13715	0.129326	1.29E-01	393	0.000957002	1.05767	0.983748	1.13715	0.129326	1.29E-01	393	0.0036167	1.1156	1.03727	1.19985	0.00322751	3.23E-03*	88
C19	0.000670291	1.04826	0.974722	1.12736	0.204042	2.04E-01	2	0.000670291	1.04826	0.974722	1.12736	0.204042	2.04E-01	2	0.000809995	1.05308	0.979335	1.13237	0.162639	1.63E-01	4
C20	0.00142648	1.07092	0.996057	1.15142	0.0638608	6.39E-02	1	0.00142648	1.07092	0.996057	1.15142	0.0638608	6.39E-02	1	0.00104525	2.29133	0.822676	6.38185	0.112624	1.13E-01	1

### Sheet: TableS5
Table S5 | Associations of pathway-PRS^ with AD age-at-onset in the ADGC
	S-1					S-3					Not annotation-based
Cluster	Beta	LL	UL	p	P-value	Beta	LL	UL	p	P-value	Variable	Beta	LL	UL	p	P-value
C1	0.0382391	-0.299222	0.3757	0.82427	8.24E-01	-0.00601061	-0.344692	0.332671	0.972256	9.72E-01	Global PRS	0.0134725	-0.412692	0.439637	0.950601	9.51E-01
C2	0.0497017	-0.289424	0.388827	0.773958	7.74E-01	0.016834	-0.321911	0.355579	0.92242	9.22E-01	APOE	-2.9855	-3.49647	-2.47453	< 2e-16 ***	< 2e-16 ***
C3	-0.198898	-0.534621	0.136824	0.245748	2.46E-01	-0.475157	-0.812825	-0.137489	0.00588601	5.89E-03*
C4	0.0476487	-0.29215	0.387447	0.783475	7.83E-01	-0.0435406	-0.381379	0.294297	0.800608	8.01E-01
C5	0.149745	-0.192008	0.491498	0.390586	3.91E-01	-0.146826	-0.483933	0.190282	0.393426	3.93E-01
C6	0.311482	-0.0283789	0.651343	0.0726445	7.26E-02	0.296681	-0.0463041	0.639667	0.0902108	9.02E-02
C7	0.0647314	-0.27284	0.402303	0.707088	7.07E-01	0.0741749	-0.263604	0.411954	0.666961	6.67E-01
C8	0.0650542	-0.271302	0.40141	0.704682	7.05E-01	-0.146631	-0.482427	0.189165	0.392211	3.92E-01
C9	-0.030649	-0.365471	0.304173	0.857637	8.58E-01	-0.0126831	-0.351357	0.325991	0.941497	9.41E-01
C10	-0.265408	-0.605192	0.0743767	0.125991	1.26E-01	-0.139255	-0.472268	0.193757	0.412569	4.13E-01
C11	-0.0441532	-0.382696	0.29439	0.798276	7.98E-01	-0.0441532	-0.382696	0.29439	0.798276	7.98E-01
C12	0.0713499	-0.264182	0.406882	0.676894	6.77E-01	-0.208053	-0.547858	0.131753	0.230312	2.30E-01
C13	0.126287	-0.20641	0.458984	0.457002	4.57E-01	0.0333456	-0.298724	0.365416	0.843997	8.44E-01
C14	-0.0109305	-0.329482	0.307621	0.946389	9.46E-01	-0.0109305	-0.329482	0.307621	0.946389	9.46E-01
C15	-0.0996493	-0.44004	0.240741	0.566197	5.66E-01	-0.0956221	-0.438311	0.247067	0.584524	5.85E-01
C16	0.071514	-0.265845	0.408873	0.677847	6.78E-01	-0.15568	-0.495387	0.184027	0.369213	3.69E-01
C17	0.0211842	-0.313015	0.355383	0.901142	9.01E-01	0.0333456	-0.298724	0.365416	0.843997	8.44E-01
C18	-0.0109305	-0.329482	0.307621	0.946389	9.46E-01	-0.0109305	-0.329482	0.307621	0.946389	9.46E-01
C19	0.0588603	-0.280964	0.398684	0.73429	7.34E-01	0.0549648	-0.283823	0.393753	0.750538	7.51E-01
C20	-0.0441532	-0.382696	0.29439	0.798276	7.98E-01	-0.0948761	-0.426313	0.236561	0.574839	5.75E-01

### Sheet: TableS6
Table S6 | Sex-dependent associations of pathway-PRS^ with AD status in the ADGC
Type	Annotation	Cluster	Females					Males
			OR	LL	UL	p.x	P-value	OR	LL	UL	p.y	P-value
Sex-dependent	S-1	C1	1.12038	1.00056	1.25456	0.0488697	4.89E-02*	1.06606	0.955175	1.18982	0.253625	2.54E-01
	S-1	C2	1.12204	1.0035	1.25459	0.0432527	4.33E-02*	1.0801	0.967107	1.20629	0.171705	1.72E-01
	S-1	C3	1.17247	1.04736	1.31252	0.00571235	5.71E-03*	1.07082	0.956504	1.1988	0.234854	2.35E-01
	S-1	C5	1.2174	1.08667	1.36387	0.000688989	6.89E-04***	1.01096	0.905141	1.12916	0.846735	8.47E-01
	S-1	C11	1.02153	0.912823	1.14318	0.710603	7.11E-01	1.13525	1.01513	1.26957	0.0261983	2.62E-02*
	S-1	C17	1.14271	1.02357	1.27571	0.0175647	1.76E-02*	1.0527	0.942088	1.17631	0.364522	3.65E-01
	S-1	C20	1.02153	0.912823	1.14318	0.710603	7.11E-01	1.13525	1.01513	1.26957	0.0261983	2.62E-02*
	S-3	C1	1.15217	1.02754	1.29192	0.0153068	1.53E-02*	1.09087	0.977138	1.21784	0.121551	1.22E-01
	S-3	C2	1.17013	1.04453	1.31083	0.00668531	6.69E-03*	1.07791	0.965891	1.20292	0.180211	1.80E-01
	S-3	C3	1.15436	1.03048	1.29312	0.0131953	1.32E-02*	1.08899	0.973286	1.21844	0.136879	1.37E-01
	S-3	C4	1.16765	1.0419	1.30856	0.00767315	7.67E-03*	1.06052	0.946612	1.18815	0.310766	3.11E-01
	S-3	C5	1.28683	1.14266	1.4492	3.18697e-05	3.19E-05***	1.07209	0.960271	1.19692	0.21549	2.15E-01
	S-3	C7	1.21542	1.08423	1.36248	0.000814884	8.15E-04***	1.03239	0.924762	1.15256	0.570342	5.70E-01
	S-3	C8	1.17732	1.05394	1.31514	0.00385129	3.85E-03*	1.0573	0.945462	1.18237	0.328648	3.29E-01
	S-3	C9	1.13852	1.01753	1.2739	0.0236234	2.36E-02*	1.0951	0.981206	1.22221	0.104936	1.05E-01
	S-3	C11	1.02153	0.912823	1.14318	0.710603	7.11E-01	1.13525	1.01513	1.26957	0.0261983	2.62E-02*
Sex-independent	S-1	C4	1.04813	0.933904	1.17633	0.424597	4.25E-01	1.06722	0.957202	1.18987	0.241204	2.41E-01
	S-1	C6	1.04257	0.929817	1.169	0.475282	4.75E-01	0.983812	0.881308	1.09824	0.771264	7.71E-01
	S-1	C7	1.10066	0.981094	1.2348	0.102116	1.02E-01	1.06575	0.956218	1.18782	0.249788	2.50E-01
	S-1	C8	1.06855	0.956611	1.19359	0.240264	2.40E-01	1.03266	0.924179	1.15388	0.570326	5.70E-01
	S-1	C9	1.09832	0.980788	1.22992	0.104364	1.04E-01	1.05544	0.947665	1.17548	0.326169	3.26E-01
	S-1	C10	1.03351	0.924016	1.15599	0.563997	5.64E-01	0.971648	0.871166	1.08372	0.605569	6.06E-01
	S-1	C12	0.982036	0.876577	1.10018	0.754468	7.54E-01	0.901811	0.808048	1.00645	0.0650185	6.50E-02
	S-1	C13	1.03936	0.928241	1.16379	0.50334	5.03E-01	1.04258	0.935858	1.16147	0.449168	4.49E-01
	S-1	C14	1.1097	0.994624	1.2381	0.0623915	6.24E-02	1.02929	0.919788	1.15182	0.61496	6.15E-01
	S-1	C15	1.08665	0.968556	1.21914	0.156861	1.57E-01	1.06832	0.958663	1.19051	0.2317	2.32E-01
	S-1	C16	1.03326	0.924813	1.15442	0.563042	5.63E-01	0.999401	0.894863	1.11615	0.991526	9.92E-01
	S-1	C18	1.1097	0.994624	1.2381	0.0623915	6.24E-02	1.02929	0.919788	1.15182	0.61496	6.15E-01
	S-1	C19	1.07215	0.957018	1.20113	0.229367	2.29E-01	1.0429	0.935354	1.16281	0.449363	4.49E-01
	S-3	C6	1.02723	0.917086	1.15059	0.642498	6.42E-01	1.00675	0.900822	1.12513	0.905613	9.06E-01
	S-3	C10	1.09133	0.975246	1.22124	0.127715	1.28E-01	0.947928	0.84962	1.05761	0.338417	3.38E-01
	S-3	C12	1.04864	0.936307	1.17446	0.411311	4.11E-01	1.09401	0.979123	1.22237	0.112451	1.12E-01
	S-3	C13	1.08544	0.96948	1.21527	0.154943	1.55E-01	1.05732	0.948051	1.17918	0.316606	3.17E-01
	S-3	C14	1.1097	0.994624	1.2381	0.0623915	6.24E-02	1.02929	0.919788	1.15182	0.61496	6.15E-01
	S-3	C15	1.08925	0.96984	1.22337	0.148996	1.49E-01	1.09676	0.983195	1.22344	0.0976986	9.77E-02
	S-3	C16	1.01909	0.910002	1.14126	0.743382	7.43E-01	0.998276	0.895462	1.11289	0.975172	9.75E-01
	S-3	C17	1.08544	0.96948	1.21527	0.154943	1.55E-01	1.05732	0.948051	1.17918	0.316606	3.17E-01
	S-3	C18	1.1097	0.994624	1.2381	0.0623915	6.24E-02	1.02929	0.919788	1.15182	0.61496	6.15E-01
	S-3	C19	1.09618	0.978188	1.22842	0.114001	1.14E-01	1.05115	0.942552	1.17225	0.369943	3.70E-01
	S-3	C20	1.02181	0.913219	1.14332	0.706589	7.07E-01	1.08523	0.970316	1.21376	0.152048	1.52E-01
	-	Global PRS	1.18541	1.02882	1.36584	0.0186196	1.86E-02*	1.08071	0.938515	1.24445	0.280871	2.81E-01

### Sheet: TableS7
Table S7 | Associations of pathway-PRS^ with AD age-at-onset in the ADGC
	S-1					S-3					Not annotation-based
Cluster	Beta	LL	UL	p	P-value	Beta	LL	UL	p	P-value	Variable	Beta	LL	UL	p	P-value
C1	0.0382391	-0.299222	0.3757	0.82427	8.24E-01	-0.00601061	-0.344692	0.332671	0.972256	9.72E-01	Global PRS	-0.180724	-0.659522	0.298073	0.459532	4.60E-01
C2	0.0497017	-0.289424	0.388827	0.773958	7.74E-01	0.0131839	-0.325353	0.35172	0.939167	9.39E-01	APOE	-2.9855	-3.49647	-2.47453	< 2e-16 ***	< 2e-16 ***
C3	-0.198898	-0.534621	0.136824	0.245748	2.46E-01	-0.13115	-0.469211	0.206911	0.44715	4.47E-01
C4	0.0476487	-0.29215	0.387447	0.783475	7.83E-01	-0.112493	-0.44803	0.223045	0.511212	5.11E-01
C5	0.0323965	-0.305189	0.369982	0.85083	8.51E-01	-0.140838	-0.479299	0.197622	0.414868	4.15E-01
C6	0.311482	-0.0283789	0.651343	0.0726445	7.26E-02	0.296681	-0.0463041	0.639667	0.0902108	9.02E-02
C7	0.0290839	-0.309952	0.36812	0.866499	8.66E-01	0.0741749	-0.263604	0.411954	0.666961	6.67E-01
C8	0.0650542	-0.271302	0.40141	0.704682	7.05E-01	0.00787154	-0.326756	0.342499	0.963232	9.63E-01
C9	-0.030649	-0.365471	0.304173	0.857637	8.58E-01	-0.0391438	-0.372288	0.294	0.817893	8.18E-01
C10	-0.222591	-0.562773	0.117591	0.199873	2.00E-01	-0.24109	-0.572749	0.0905692	0.154436	1.54E-01
C11	-0.0441532	-0.382696	0.29439	0.798276	7.98E-01	-0.0441532	-0.382696	0.29439	0.798276	7.98E-01
C12	-0.0644172	-0.408915	0.280081	0.714046	7.14E-01	-0.011993	-0.349645	0.325658	0.944508	9.45E-01
C13	0.126287	-0.20641	0.458984	0.457002	4.57E-01	0.0333456	-0.298724	0.365416	0.843997	8.44E-01
C14	-0.0109305	-0.329482	0.307621	0.946389	9.46E-01	-0.0109305	-0.329482	0.307621	0.946389	9.46E-01
C15	-0.105232	-0.44654	0.236075	0.545731	5.46E-01	-0.275913	-0.621809	0.0699838	0.118162	1.18E-01
C16	0.071514	-0.265845	0.408873	0.677847	6.78E-01	-0.000383413	-0.344877	0.34411	0.99826	9.98E-01
C17	-0.0238427	-0.355375	0.30769	0.887923	8.88E-01	0.0333456	-0.298724	0.365416	0.843997	8.44E-01
C18	-0.0110477	-0.346166	0.324071	0.94849	9.48E-01	0.185316	-0.153844	0.524476	0.284372	2.84E-01
C19	0.0491567	-0.288183	0.386496	0.775217	7.75E-01	0.0443029	-0.295399	0.384004	0.798282	7.98E-01
C20	-0.0441532	-0.382696	0.29439	0.798276	7.98E-01	-1.33884	-6.01591	3.33822	0.574839	5.75E-01

### Sheet: TableS8
Table S8 | Sex-dependent associations of pathway-PRS^ with AD status in the ADGC
Type	Annotation	Cluster	Females					Males
			OR	LL	UL	p.x	P-value	OR	LL	UL	p.y	P-value
Sex-dependent	S-1	C1	1.12038	1.00056	1.25456	0.0488697	4.89E-02*	1.06606	0.955175	1.18982	0.253625	2.54E-01
	S-1	C2	1.12204	1.0035	1.25459	0.0432527	4.33E-02*	1.0801	0.967107	1.20629	0.171705	1.72E-01
	S-1	C3	1.17247	1.04736	1.31252	0.00571235	5.71E-03*	1.07082	0.956504	1.1988	0.234854	2.35E-01
	S-1	C7	1.12241	1.0002	1.25956	0.0495914	4.96E-02*	1.08696	0.974937	1.21186	0.132936	1.33E-01
	S-1	C11	1.02153	0.912823	1.14318	0.710603	7.11E-01	1.13525	1.01513	1.26957	0.0261983	2.62E-02*
	S-1	C20	1.02153	0.912823	1.14318	0.710603	7.11E-01	1.13525	1.01513	1.26957	0.0261983	2.62E-02*
	S-3	C1	1.15217	1.02754	1.29192	0.0153068	1.53E-02*	1.09087	0.977138	1.21784	0.121551	1.22E-01
	S-3	C2	1.15446	1.03023	1.29367	0.0134062	1.34E-02*	1.08507	0.973161	1.20984	0.141532	1.42E-01
	S-3	C3	1.10371	0.985586	1.23599	0.0875242	8.75E-02	1.14617	1.02322	1.28391	0.018453	1.85E-02*
	S-3	C5	1.24912	1.11061	1.40491	0.000207671	2.08E-04***	1.07282	0.957802	1.20166	0.224412	2.24E-01
	S-3	C7	1.21542	1.08423	1.36248	0.000814884	8.15E-04***	1.03239	0.924762	1.15256	0.570342	5.70E-01
	S-3	C11	1.02153	0.912823	1.14318	0.710603	7.11E-01	1.13525	1.01513	1.26957	0.0261983	2.62E-02*
	S-3	C18	1.13796	1.01423	1.2768	0.0277713	2.78E-02*	1.09783	0.984759	1.22389	0.0923628	9.24E-02
Sex-independent	S-1	C4	1.04813	0.933904	1.17633	0.424597	4.25E-01	1.06722	0.957202	1.18987	0.241204	2.41E-01
	S-1	C5	1.08816	0.972428	1.21767	0.14084	1.41E-01	1.05934	0.94919	1.18228	0.303432	3.03E-01
	S-1	C6	1.04257	0.929817	1.169	0.475282	4.75E-01	0.983812	0.881308	1.09824	0.771264	7.71E-01
	S-1	C8	1.06855	0.956611	1.19359	0.240264	2.40E-01	1.03266	0.924179	1.15388	0.570326	5.70E-01
	S-1	C9	1.09832	0.980788	1.22992	0.104364	1.04E-01	1.05544	0.947665	1.17548	0.326169	3.26E-01
	S-1	C10	1.07082	0.955372	1.20021	0.239762	2.40E-01	1.01648	0.913006	1.13168	0.765382	7.65E-01
	S-1	C12	1.055	0.94104	1.18276	0.358597	3.59E-01	1.03527	0.928255	1.15463	0.53349	5.33E-01
	S-1	C13	1.03936	0.928241	1.16379	0.50334	5.03E-01	1.04258	0.935858	1.16147	0.449168	4.49E-01
	S-1	C14	1.1097	0.994624	1.2381	0.0623915	6.24E-02	1.02929	0.919788	1.15182	0.61496	6.15E-01
	S-1	C15	1.01977	0.910571	1.14206	0.734788	7.35E-01	1.05368	0.943686	1.17649	0.352607	3.53E-01
	S-1	C16	1.03326	0.924813	1.15442	0.563042	5.63E-01	0.999401	0.894863	1.11615	0.991526	9.92E-01
	S-1	C17	1.06721	0.954079	1.19377	0.255205	2.55E-01	1.02037	0.915258	1.13754	0.716236	7.16E-01
	S-1	C18	1.03751	0.92671	1.16156	0.522768	5.23E-01	1.0894	0.974738	1.21756	0.131277	1.31E-01
	S-1	C19	1.06643	0.952026	1.19457	0.266637	2.67E-01	1.06502	0.955105	1.18759	0.257002	2.57E-01
	S-3	C4	1.04769	0.9341	1.17509	0.426215	4.26E-01	1.07759	0.966178	1.20186	0.17957	1.80E-01
	S-3	C6	1.02723	0.917086	1.15059	0.642498	6.42E-01	1.00675	0.900822	1.12513	0.905613	9.06E-01
	S-3	C8	1.10018	0.984721	1.22917	0.0914498	9.14E-02	1.04624	0.935994	1.16947	0.426232	4.26E-01
	S-3	C9	1.08925	0.973504	1.21875	0.135834	1.36E-01	1.06771	0.958072	1.1899	0.235946	2.36E-01
	S-3	C10	0.979426	0.874641	1.09676	0.718772	7.19E-01	0.940335	0.843056	1.04884	0.269521	2.70E-01
	S-3	C12	1.08879	0.973935	1.21719	0.134748	1.35E-01	1.11521	0.996536	1.24801	0.0574926	5.75E-02
	S-3	C13	1.08544	0.96948	1.21527	0.154943	1.55E-01	1.05732	0.948051	1.17918	0.316606	3.17E-01
	S-3	C14	1.1097	0.994624	1.2381	0.0623915	6.24E-02	1.02929	0.919788	1.15182	0.61496	6.15E-01
	S-3	C15	1.0848	0.966975	1.21698	0.16528	1.65E-01	1.02622	0.917633	1.14766	0.65011	6.50E-01
	S-3	C16	1.04459	0.933419	1.169	0.447335	4.47E-01	0.962124	0.861796	1.07413	0.491942	4.92E-01
	S-3	C17	1.08544	0.96948	1.21527	0.154943	1.55E-01	1.05732	0.948051	1.17918	0.316606	3.17E-01
	S-3	C19	1.08067	0.963566	1.21199	0.184925	1.85E-01	1.06177	0.953195	1.18272	0.276137	2.76E-01
	S-3	C20	1.35598	0.277748	6.61998	0.706589	7.07E-01	3.17166	0.653624	15.3902	0.152048	1.52E-01
	-	Global PRS	1.18591	1.01056	1.39169	0.0367315	3.67E-02*	1.00137	0.85904	1.16729	0.985989	9.86E-01
